# Comparing safety, performance and user perceptions of a patient-specific indication-based prescribing tool with current practice: A mixed-methods randomised user testing study

**DOI:** 10.1101/2024.07.01.24309757

**Authors:** Calandra Feather, Nicholas Appelbaum, Jonathan Clarke, Ara Darzi, Bryony Franklin

## Abstract

**Background:** Medication errors are the leading cause of preventable harm in healthcare. Despite proliferation of medication-related clinical decision support systems (CDSS), current systems have limitations. We therefore developed an indication-based prescribing tool. This performs dose calculations using an underlying formulary and provides patient-specific dosing recommendations. Objectives were to compare the incidence and types of erroneous medication orders, time to prescribe (TTP), and perceived workload using the NASA task load index (TLX), in simulated prescribing tasks with and without this intervention. We also sought to identify workflow steps most vulnerable to error and gain participant feedback.

**Methods:** A simulated, randomised, cross-over exploratory study was conducted at a London NHS Trust. Participants completed five simulated prescribing tasks with, and five without, the intervention. Data collection methods comprised direct observation of prescribing tasks, self-reported task load and semi-structured interviews. A concurrent triangulation design combined quantitative and qualitative data.

**Results:** 24 participants completed a total of 240 medication orders. The intervention was associated with fewer prescribing errors (6.6% of 120 medications) compared to standard practice (28.3%; relative risk reduction 76.5% p < 0.01), a shorter TTP and lower overall NASA TLX scores (p < 0.01). Control arm workflow vulnerabilities included failures in identifying correct doses, applying maximum dose limits, and calculating patient-specific dosages. Intervention arm errors primarily stemmed from misidentifying patient-specific information from the medication scenario. Thematic analysis of participant interviews identified six themes: Navigating trust and familiarity, addressing challenges and suggestions for improvement, integration of local guidelines and existing CDSS, intervention endorsement, ‘search by indication’ and targeting specific patient and staff groups.

**Conclusion:** The intervention represents a promising advancement in medication safety, with implications for enhancing patient safety and efficiency. Further real-world evaluation and development of the system to meet the needs of more diverse patient groups, users and healthcare settings is now required.

*What is already known on this topic?:* Indication-based prescribing has the potential to improve prescribing efficiency and patient safety.

*What this study adds:* An indication-based, patient-specific prescribing tool used in a simulation setting reduced the incidence of prescribing errors and the time to prescribe compared with standard practice. This study provides cumulative validity to the potential benefits of indication-based prescribing tools.

*How this study might affect research, practice or policy:* Future evaluation of such tools in the real-world clinical setting is now required to identify the impact of such tools on clinical outcomes and prescribing workflow.
