## Supplementary material for "Comparing safety, performance and user perceptions of a patient-specific indication-based prescribing tool with current practice: A mixed-methods randomised user testing study": CONSORT

### Sheet: Sheet1
Item	Item number	CONSORT description (Randomized Controlled Trials)	Included in paper Y/N	If yes, which section	Extension for SBR	Included in paper Y/N	If yes, which section
Title and abstract	1	a. Identification as a randomized trial in the title	Y	Title	In abstract or key terms, the MESH or searchable keyword term must have the word “simulation” or “simulated.”	y	Abstract
		b. Structured summary of trial design, methods, results, and conclusions	Y	Abstract
Introduction
Background	2	a. Scientific background and explanation of rationale	Y	Intoduction	Clarify whether simulation is subject of research or investigational method for research.	Y	Intro and methods
		b. Specific objectives or hypotheses	Y	Intoduction
Methods
Trial design	3	a. Description of trial design (such as parallel, factorial) including allocation ratio	Y	Methods - study design
		b. Important changes to methods after trial commencement (such as eligibility criteria), with reasons	n/a
Participants	4	a. Eligibility criteria for participants	Y	Methods - participants
		b. Settings and locations where the data were collected	Y	Methods - study design and setting
Interventions	5	The interventions for each group with sufficient details to allow for replication, including how and when they were actually administered.	Y	Methods - study design and setting	Describe the theoretical and/or conceptual rationale for the design of each intervention.	Y	Methods - study design and setting
					Clearly describe all simulation-specific exposures, potential confounders, and effect modifiers.	Y	Methods - study design and setting
Outcomes	6	a. Completely defined prespecified primary and secondary outcome measures, including how and when they were assessed	Y	Methods - outcome definitions	In describing the details of methods of assessment, include (when applicable) the setting, instrument, simulator type, timing in relation to the intervention, along with any methods used to enhance the quality of measurements.	Y	Methods
		b. Any changes to trial outcomes after the trial commenced, with reasons	n/a		Provide evidence to support the validity and reliability of assessment tools in this context (if available).	Y	Methods
Sample size/study size	7	a. How sample size was determined	n/a	reason for no sample size included in methods
		b. When applicable, explanation of any interim analyses and stopping guidelines	n/a
Randomization: sequence generation	8	a. Method used to generate the random allocation sequence	Y	Methods - study design
		b. Type of randomization and details of any restriction (such as blocking and block size)	Y	Methods - study design
Randomization: allocation concealment mechanism	9	Mechanism used to implement the random allocation sequence (such as sequentially numbered containers), describing any steps taken to conceal the sequence until interventions were assigned	Y	Methods - study design
Randomization: implementation	10	Who generated the random allocation sequence, who enrolled participants, and who assigned participants to interventions	Y	Methods - data collection
Blinding (masking)	11	a. If done, who was blinded after assignments to interventions (e.g., participants, care providers, those assessing outcomes) and how	Y	Methods - data analysis	Describe strategies to decrease risk of bias, when blinding is not possible.	Y	Methods - data analysis
		b. If relevant, description of the similarity of interventions	n/a
Statistical methods	12	a. Statistical methods used to compare groups for primary and secondary outcomes	Y	Methods - data analysis	Clearly indicate the unit of analysis (e.g., individual, team, system), identify repeated measures on subjects, and describe how these issues were addressed.	Y	Methods - data analysis
		b. Methods for additional analyses, such as subgroup analyses and adjusted analyses	Y	Methods - data analysis
Results
Participant flow (a diagram is strongly recommended)	13	a. For each group, the numbers of participants who were randomly assigned, received intended treatment, and were analyzed for the primary outcome	Y	Supplementary table 1
		b. For each group, losses and exclusions after randomization, together with reasons	n/a
Recruitment	14	a. Dates defining the periods of recruitment and follow-up	Y	Methods - study design
		b. Why the trial ended or was stopped	n/a	n/a
Baseline data	15	A table showing baseline demographic and clinical characteristics of each group	Y	Results - Table 1	In describing characteristics of study participants, include their previous experience with simulation and other relevant features as related to the intervention(s).	N	Data not collected from participants
Numbers analyzed	16	For each group, number of participants (denominator) included in each analysis and whether analysis was by original assigned groups	Y	Supplementary table 1 and intext in Results
Outcomes and estimation	17	a. For each primary and secondary outcome, results for each group, and the estimated effect size and its precision (such as 95 % confidence interval)	Y	Results and supplementary tables	For assessments involving >1 rater, interrater reliability should be reported.	N	Interrater reliability not conducted as 1 primary data collector. And for error identification, team based exercise using discussion.
		b. For binary outcomes, presentation of both absolute and relative effect sizes is recommended	y	Results
Ancillary analyses	18	Results of any other analyses performed, including subgroup analyses and adjusted analyses, distinguishing prespecified from exploratory	Y	Results and supplementary tables
Adverse events	19	All important harms or unintended effects in each group (for specific guidance, see CONSORT for harms)	n/a
Discussion
Limitations	20	Trial limitations, addressing sources of potential bias, imprecision, and, if relevant, multiplicity of analyses	Y	Discussion	Specifically discuss the limitations of SBR.	Y	Discussion
Generalizability	21	Generalizability (external validity, applicability) of the trial findings	Y	Discussion	Describe generalizability of simulation-based outcomes to patient-based outcomes (if applicable).	Y	Discussion
Interpretation	22	Interpretation consistent with results, balancing benefits and harms, and considering other relevant evidence	Y	Discussion
Other information
Registration	23	Registration number and name of trial registry	Y	Methods - Registration and approval
Protocol	24	Where the full trial protocol can be accessed, if available	n/a	n/a
Funding	25	Sources of funding and other support (such as supply of drugs), role of funders	Y	With paper submission.	List simulator brand and if conflict of interest for intellectual property exists.	Y	With paper submission.
